# DAMPA: compositionally optimised probe panel design for targeted metagenomics

**DOI:** 10.64898/2026.05.15.26352859

**Authors:** Michael Payne, Kingsley King-Gee Tam, Rebecca Rockett, Kerri Basile, Rory J Bowden, Vitali Sintchenko, Jen Kok, Tanya Golubchik

**Affiliations:** Sydney Infectious Diseases Institute and School of Medical Sciences, Faculty of Medicine and Health, The University of Sydney, Camperdown, New South Wales, Australia; Centre for Infectious Diseases and Microbiology – Public Health, Westmead Hospital, Westmead, New South Wales, Australia; Centre for Infectious Diseases and Microbiology Laboratory Services, NSW Health Pathology - Institute of Clinical Pathology and Medical Research, New South Wales Health Pathology, Westmead, New South Wales, Australia; Walter and Eliza Hall Institute, Melbourne, Victoria, Australia

## Abstract

Probe-based enrichment enables highly sensitive direct-from-sample sequencing, and is being rapidly adopted for clinical metagenomics. Targeted metagenomics requires probe panels that capture hundreds of pathogens at comparable efficiency. However, as target sets expand, existing design methods often fail to account for genomic diversity, leading to overrepresentation of conserved sequences. The resulting composition bias reduces sensitivity precisely at the most clinically important and fast-evolving loci, such as antigenic regions, while increasing redundancy and sequencing cost. Here we show that panel composition bias can be minimised through biologically informed sequence compression. We implement the solution in DAMPA, a computationally efficient tool for metagenomic panel design. DAMPA uses pangenome graphs to compress conserved sequences while retaining genetic diversity, then designs probes from graph-node consensuses. In matched tests on six species, DAMPA successfully minimised composition bias, designing panels with up to 75.8% fewer probes than existing methods. In laboratory validation across four species, DAMPA-designed probes achieved sensitive and quantitative detection at Ct>30. In a highly diverse viral genome (Enterovirus A), where commercial panels retained only 7% of expected read depth, DAMPA-designed probes retained 44%, demonstrating improved robustness to sequence diversity and more uniform coverage. DAMPA enables rapid design of compositionally optimised panels that are cheaper to synthesise, while requiring less sequencing for complete genome coverage.
