## Supplementary Table for "DAMPA: compositionally optimised probe panel design for targeted metagenomics"

### Sheet: Supplementary Table 1
Sample ID	Pathogen	Dilution (1/n)	Ct	Deduplicated read count	Read ID	Probe design	SRA accession
POS-BACTI-005-01	Enterococcus faecium	10	30.15	435	POS-BACTI-005-01	DAMPA	SRR38624572
POS-BACTI-005-02	Enterococcus faecium	100	32.58	165	POS-BACTI-005-02	DAMPA	SRR38624571
POS-BACTI-005-03	Enterococcus faecium	1000	(35.01)	16	POS-BACTI-005-03	DAMPA	SRR38624560
POS-BACTI-005-04	Enterococcus faecium	10000	(37.44)	0	POS-BACTI-005-04	DAMPA	SRR38624550
POS-BACTI-005-05	Enterococcus faecium	100000	(39.87)	1	POS-BACTI-005-05	DAMPA	SRR38624549
POS-EV-002	Enterovirus A	clinical	23.22	270035	POS-EV-002	DAMPA	SRR38624548
POS-EV-002-01	Enterovirus A	10	25.56	71425	POS-EV-002-01	DAMPA	SRR38624547
POS-EV-002-02	Enterovirus A	100	28.14	8406	POS-EV-002-02	DAMPA	SRR38624546
POS-EV-002-03	Enterovirus A	1000	31.86	945	POS-EV-002-03	DAMPA	SRR38624545
POS-EV-002-04	Enterovirus A	10000	34.86	84	POS-EV-002-04	DAMPA	SRR38624544
POS-EV-002-05	Enterovirus A	100000	(38.01)	8	POS-EV-002-05	DAMPA	SRR38624570
POS-EV-003	Enterovirus A	clinical	30.5	4469	POS-EV-003	DAMPA	SRR38624569
POS-EV-004	Enterovirus A	clinical	31.1	2314	POS-EV-004	DAMPA	SRR38624568
POS-EV-005	Enterovirus A	clinical	26.23	46058	POS-EV-005	DAMPA	SRR38624567
POS-EV-006	Enterovirus A	clinical	29.86	9376	POS-EV-006	DAMPA	SRR38624566
POS-IPD-006-01	Streptococcus pneumoniae	10	30.83	777	POS-IPD-006-01	DAMPA	SRR38624565
POS-IPD-006-02	Streptococcus pneumoniae	100	36.04	278	POS-IPD-006-02	DAMPA	SRR38624564
POS-IPD-006-03	Streptococcus pneumoniae	1000	43.56	23	POS-IPD-006-03	DAMPA	SRR38624563
POS-IPD-006-04	Streptococcus pneumoniae	10000	(49.54)	4	POS-IPD-006-04	DAMPA	SRR38624562
POS-IPD-006-05	Streptococcus pneumoniae	100000	(55.905)	0	POS-IPD-006-05	DAMPA	SRR38624561
SARS-CoV-2_CTRL-01	SARSCoV2	1	28.96	22981	SARSCOV2-01	DAMPA	SRR38624559
SARS-CoV-2_CTRL-02	SARSCoV2	10	31.96	2732	SARSCOV2-02	DAMPA	SRR38624558
SARS-CoV-2_CTRL-03	SARSCoV2	100	38.96	224	SARSCOV2-03	DAMPA	SRR38624557
SARS-CoV-2_CTRL-04	SARSCoV2	1000	(43.29)	16	SARSCOV2-04	DAMPA	SRR38624556
SARS-CoV-2_CTRL-05	SARSCoV2	10000	(48.29)	0	No data	DAMPA
POS-EV-002	Enterovirus A	clinical	23.22		POS-EV-002_CVRP	CVRP	SRR38624555
POS-EV-003	Enterovirus A	clinical	30.5		POS-EV-003_CVRP	CVRP	SRR38624554
POS-EV-004	Enterovirus A	clinical	31.1		POS-EV-004_CVRP	CVRP	SRR38624553
POS-EV-005	Enterovirus A	clinical	26.23		POS-EV-005_CVRP	CVRP	SRR38624552
POS-EV-006	Enterovirus A	clinical	29.86		POS-EV-006_CVRP	CVRP	SRR38624551

### Sheet: Supplementary Table 2
Supplementary Table 2. Missing genome coverage percentage summary statistics by organism and program
organism	program	n	mean	Q1	median	Q3
jev	DAMPA	398	0	0	0	0
jev	CATCH	398	0.0013	0	0	0
jev	CATCH_large	398	0.0021	0	0	0
jev	Probetools	398	0	0	0	0
hiv_groupM	DAMPA	72	0	0	0	0
hiv_groupM	CATCH	72	0.0074	0	0	0
hiv_groupM	CATCH_large	72	0.0123	0	0	0
hiv_groupM	Probetools	72	0.0112	0	0	0
eva	DAMPA	768	0.0044	0	0	0
eva	CATCH	768	0.0014	0	0	0
eva	CATCH_large	768	0.0051	0	0	0
eva	Probetools	768	0.0045	0	0	0
hhv4	DAMPA	479	0.0059	0	0	0
hhv4	CATCH_large	479	0.0134	0	0	0
hhv4	Probetools	479	0.0077	0	0	0
dengue	DAMPA	16400	0.0225	0	0	0
dengue	CATCH_large	16400	0.0013	0	0	0
dengue	Probetools	16384	0.0013	0	0	0
pertussis_18	DAMPA	18	0.05	0.049	0.049	0.0515
pertussis_18	CATCH_large	18	0.0022	0.002	0.002	0.002
pertussis_18	Probetools	18	0.0317	0.031	0.031	0.032
